# MIAMI-AD (Methylation in Aging and Methylation in AD): an integrative knowledgebase that facilitates explorations of DNA methylation across sex, aging, and Alzheimer’s disease

**DOI:** 10.1101/2023.12.04.23299412

**Authors:** David Lukacsovich, Deirdre O’Shea, Hanchen Huang, Wei Zhang, Juan I. Young, X. Steven Chen, Sven-Thorsten Dietrich, Brian Kunkle, Eden R. Martin, Lily Wang

## Abstract

Alzheimer’s disease (AD) is a common neurodegenerative disorder with a significant impact on aging populations. DNA methylation (DNAm) alterations have been implicated in both the aging processes and the development of AD. Given that AD affects more women than men, it is also important to explore DNAm changes that occur specifically in each sex. We created MIAMI-AD, a comprehensive knowledge base containing manually curated summary statistics from 97 published tables in 37 studies, all of which included at least 100 participants. MIAMI-AD enables easy browsing, querying, and downloading DNAm associations at multiple levels – at individual CpG, gene, genomic regions, or genome-wide, in one or multiple studies. Moreover, it also offers tools to perform integrative analyses, such as comparing DNAm associations across different phenotypes or tissues, as well as interactive visualizations. Using several use case examples, we demonstrated that MIAMI-AD facilitates our understanding of age-associated CpGs in AD and the sex-specific roles of DNAm in AD. This open-access resource is freely available to the research community, and all the underlying data can be downloaded. MIAMI-AD (https://miami-ad.org/) facilitates integrative explorations to better understand the interplay between DNAm across aging, sex, and AD.
